# Molecular profiling of primary renal diffuse large B-cell lymphoma unravels a proclivity for immune-privileged organ-tropism

**DOI:** 10.1101/2024.07.16.24309727

**Authors:** Axel Künstner, Vera von Kopylow, Philipp Lohneis, Matthias Kümmel, Hanno M. Witte, Lorenz Bastian, Veronica Bernard, Stephanie Stölting, Kathrin Kusch, Manuela Krokowski, Nikolas von Bubnoff, Konrad Steinestel, Annette Arndt, Hartmut Merz, Hauke Busch, Alfred C. Feller, Niklas Gebauer

## Abstract

Primary renal manifestations of diffuse large B-cell lymphoma (PR-DLBCL) represent an exceptionally rare variant of the most common type of non-Hodgkin lymphoma (NHL). Insights into PR-DLBCL pathogenesis have been limited to small case series and methodologically limited approaches. The mechanisms driving lymphomagenesis within an organ lacking an intrinsic lymphatic niche and its proclivity for dissemination to immune-privileged sites, including testes and central nervous system, remain poorly understood. To decode the genetic and transcriptional framework of PR-DLBCL, we utilized whole exome sequencing, array-based somatic copy number alterations analysis, and RNA sequencing. Hereby we characterize the most extensive cohort of PR-DLBCL published, comprising 34 samples from 30 patients. Despite significant mutational heterogeneity with a broad distribution among molecular clusters, we observed a strong unifying enrichment in deleterious MHC class I and II aberrations and loss of *CDKN2A* at a frequency similar to primary large B-cell lymphoma of immune privileged sites (IP-LBCL) alongside significant transcriptional deregulation of interferon signaling and MYC targets in MHC class I-deficient cases.

Our integrative assessment of PR-DLBCL biology expands the molecular understanding of this rare variant including similarities with IP-LBCL as an intriguing explanation for its clinical behavior and tropism. Our observations may inform future risk-adapted therapeutic approaches.
