## Supplementary material for "Molecular profiling of primary renal diffuse large B-cell lymphoma unravels a proclivity for immune-privileged organ-tropism": Suppl_Table_1

### Sheet: Covariates
Patient	Tumor_Sample_Barcode	Sex	Age	Biopsy	Diagnosis	Hans_classifier	MYC FISH	BCL2 FISH	BCL6 FISH	EBV (EBER>50%)
prDLBCL_01	prDLBCL_01.1	f	81-90	Resect	DLBCL	GCB	NA	NA	NA	negative
prDLBCL_01	prDLBCL_01.2	f	81-90	Resect	DLBCL	GCB	NA	NA	NA	negative
prDLBCL_02	prDLBCL_02.1	f	51-60	Resect	DLBCL	GCB	NA	NA	NA	negative
prDLBCL_03	prDLBCL_03.1	m	41-50	Resect	DLBCL	non-GCB	negative	negative	negative	negative
prDLBCL_04	prDLBCL_04.1	f	21-30	Punch	DLBCL	GCB	negative	NA	negative	negative
prDLBCL_05	prDLBCL_05.1	f	61-70	Resect	DLBCL	non-GCB	positive	negative	negative	negative
prDLBCL_06	prDLBCL_06.1	f	51-60	Punch	DLBCL	GCB	negative	positive	negative	negative
prDLBCL_07	prDLBCL_07.1	m	61-70	Resect	DLBCL	non-GCB	negative	negative	negative	negative
prDLBCL_09	prDLBCL_09.1	m	61-70	Resect	DLBCL	GCB	positive	negative	negative	negative
prDLBCL_11	prDLBCL_11.1	f	61-70	Resect	DLBCL	GCB	NA	NA	negative	negative
prDLBCL_12	prDLBCL_12.1	f	71-80	Punch	DLBCL	non-GCB	NA	NA	NA	negative
prDLBCL_13	prDLBCL_13.1	m	81-90	Resect	DLBCL	non-GCB	NA	NA	NA	negative
prDLBCL_14	prDLBCL_14.1	m	61-70	Resect	DLBCL	non-GCB	NA	positive	NA	negative
prDLBCL_14	prDLBCL_14.2	m	61-71	Resect	DLBCL	non-GCB	NA	positive	NA	negative
prDLBCL_14	prDLBCL_14.3	m	61-72	Resect	DLBCL	non-GCB	NA	positive	NA	negative
prDLBCL_15	prDLBCL_15.1	m	71-80	Resect	DLBCL	non-GCB	NA	NA	NA	negative
prDLBCL_16	prDLBCL_16.1	m	71-81	Resect	DLBCL	GCB	NA	NA	negative	negative
prDLBCL_17	prDLBCL_17.1	m	51-60	Punch	DLBCL	GCB	NA	negative	NA	negative
prDLBCL_18	prDLBCL_18.1	m	61-70	NA	DLBCL	non-GCB	negative	negative	negative	negative
prDLBCL_19	prDLBCL_19.1	m	11-20	Punch	DLBCL	GCB	NA	NA	NA	NA
prDLBCL_20	prDLBCL_20.1	m	61-70	Resect	DLBCL	non-GCB	NA	NA	NA	negative
prDLBCL_21	prDLBCL_21.1	f	61-70	Resect	DLBCL	non-GCB	negative	negative	negative	negative
prDLBCL_22	prDLBCL_22.1	m	71-80	Punch	DLBCL	non-GCB	positive	negative	positive	negative
prDLBCL_23	prDLBCL_23.1	f	81-90	Punch	DLBCL	non-GCB	NA	NA	NA	NA
prDLBCL_24	prDLBCL_24.1	f	51-60	NA	DLBCL	GCB	negative	positive	negative	negative
prDLBCL_25	prDLBCL_25.1	m	31-40	Punch	DLBCL	non-GCB	negative	NA	positive	negative
prDLBCL_26	prDLBCL_26.1	f	71-80	Resect	DLBCL	GCB	negative	negative	NA	negative
prDLBCL_27	prDLBCL_27.1	m	51-60	Resect	DLBCL	not immunoreactive	negative	negative	negative	negative
prDLBCL_28	prDLBCL_28.1	m	61-70	Resect	DLBCL	non-GCB	negative	negative	negative	positive
prDLBCL_28	prDLBCL_28.2	m	61-70	Resect	DLBCL	non-GCB	negative	negative	negative	positive
prDLBCL_30	prDLBCL_30.1	f	71-80	Resect	DLBCL	non-GCB	negative	negative	negative	negative
prDLBCL_31	prDLBCL_31.1	m	61-70	Punch	DLBCL	non-GCB	NA	NA	NA	negative
prDLBCL_33	prDLBCL_33.1	m	81-90	Resect	DLBCL	non-GCB	NA	NA	NA	NA
prDLBCL_34	prDLBCL_34.1	f	81-90	Punch	DLBCL	non-GCB	negative	negative	positive	negative
