## Supplementary material for "Molecular profiling of primary renal diffuse large B-cell lymphoma unravels a proclivity for immune-privileged organ-tropism": Suppl_Table_7

### Sheet: GSEA
PW	p.geomean	stat.mean	p.val	q.val	set.size
HALLMARK_INTERFERON_GAMMA_RESPONSE	1.19979e-08	-5.69684	1.19979e-08	5.99897e-07	197
HALLMARK_MYC_TARGETS_V1	6.45008e-07	-4.93291	6.45008e-07	1.61252e-05	193
HALLMARK_EPITHELIAL_MESENCHYMAL_TRANSITION	1.5808e-06	-4.72942	1.5808e-06	2.22135e-05	196
HALLMARK_COMPLEMENT	1.77708e-06	-4.70619	1.77708e-06	2.22135e-05	193
HALLMARK_INTERFERON_ALPHA_RESPONSE	1.03028e-05	-4.36909	1.03028e-05	0.000103028	95
HALLMARK_TNFA_SIGNALING_VIA_NFKB	1.65981e-05	-4.19953	1.65981e-05	0.000123435	196
HALLMARK_MTORC1_SIGNALING	1.72809e-05	-4.19041	1.72809e-05	0.000123435	194
HALLMARK_COAGULATION	3.07537e-05	-4.0772	3.07537e-05	0.00019221	125
HALLMARK_APOPTOSIS	5.40949e-05	-3.92163	5.40949e-05	0.000300527	157
HALLMARK_UV_RESPONSE_UP	0.000155615	-3.64807	0.000155615	0.000778075	152
HALLMARK_XENOBIOTIC_METABOLISM	0.000187745	-3.59081	0.000187745	0.000853388	181
HALLMARK_PROTEIN_SECRETION	0.000248564	-3.54498	0.000248564	0.00103568	95
HALLMARK_GLYCOLYSIS	0.000311419	-3.4503	0.000311419	0.00119777	194
HALLMARK_FATTY_ACID_METABOLISM	0.000658389	-3.24321	0.000658389	0.00235139	150
HALLMARK_OXIDATIVE_PHOSPHORYLATION	0.000796947	-3.18086	0.000796947	0.00265649	184
HALLMARK_ESTROGEN_RESPONSE_LATE	0.00113811	-3.07304	0.00113811	0.00355659	186
HALLMARK_IL6_JAK_STAT3_SIGNALING	0.00124172	-3.0732	0.00124172	0.00365211	85
HALLMARK_ADIPOGENESIS	0.001359	-3.01802	0.001359	0.003775	189
HALLMARK_UNFOLDED_PROTEIN_RESPONSE	0.00151348	-3.00043	0.00151348	0.00398284	105
HALLMARK_INFLAMMATORY_RESPONSE	0.00209667	-2.88137	0.00209667	0.00524168	193
HALLMARK_HYPOXIA	0.00234209	-2.84519	0.00234209	0.0055764	188
