## Supplementary material for "Molecular profiling of primary renal diffuse large B-cell lymphoma unravels a proclivity for immune-privileged organ-tropism": Suppl_Table_8

### Sheet: Sheet1
ID	LE1	LE2	LE3	LE4	LE5	LE6	LE7	LE8	LE9
prDLBCLx01x1	0.0703479	0.0121865	0.0340841	0.132174	0.156956	0.165072	0.149951	0.0760277	0.203201
prDLBCLx02x1	0.281254	0.0470155	0.0927001	0.0331651	0.144268	0.0541549	0.132774	0.123848	0.0908213
prDLBCLx03x1	0.175493	0.0759484	0.115617	0.00921445	0.135063	0.146734	0.09265	0.093009	0.156271
prDLBCLx04x1	0.118156	0.0709092	0.0490912	0.0464579	0.149141	0.188663	0.0321092	0.234736	0.110738
prDLBCLx05x1	0.156313	0.244155	0.151393	0.0830723	0.0817889	0.104922	0.0967408	0.0435361	0.0380795
prDLBCLx06x1	0.121413	0.0574901	0.0593713	0.0897987	0.207925	0.0768601	0.164125	0.145284	0.0777323
prDLBCLx07x1	0.118732	0.0683364	0.0554046	0.254227	0.149962	0.0482859	0.192393	0.0568309	0.0558281
prDLBCLx09x1	0.0668437	0.0653436	0.0924239	0.0749597	0.0945164	0.190991	0.115867	0.132814	0.16624
prDLBCLx11x1	0.122703	0.070201	0.0506106	0.0436712	0.105726	0.177649	0.158731	0.0875717	0.183137
prDLBCLx12x1	0.141521	0.0626583	0.104253	0.124402	0.12472	0.0666071	0.195682	0.0870802	0.0930756
prDLBCLx13x1	0.0550459	0.116116	0.0943612	0.179349	0.0626904	0.0497673	0.226974	0.0793403	0.136356
prDLBCLx14x3	0.130781	0.254236	0.146872	0.0812997	0.0474305	0.0010544	0.16677	0.0495901	0.121967
prDLBCLx15x1	0.215604	0.193347	0.14745	0.0899951	0.0660425	0.0706496	0.118575	0.0322376	0.0661
prDLBCLx16x1	0.108495	8.6697e-14	0.120349	0.138165	0.198021	0.049953	0.210061	0.100277	0.074679
prDLBCLx17x1	0.0832569	0.0413456	0.0886808	0.108221	0.15795	0.0686402	0.178885	0.170016	0.103005
prDLBCLx18x1	0.0928852	0.115816	0.0790576	0.195081	0.0689895	0.125261	0.166816	0.045189	0.110906
prDLBCLx19x1	0.0587	0.0806497	0.0623589	0.0898315	0.100522	0.187618	0.136895	0.112663	0.17076
prDLBCLx20x1	0.160077	0.209833	0.251382	0.205686	0.0395463	0.0576899	0.0452889	0.0070614	0.0234357
prDLBCLx21x1	0.0713502	0.111932	0.0881129	0.129392	0.0676491	0.0737485	0.234931	0.0450154	0.177869
prDLBCLx22x1	0.17727	0.131116	0.178106	0.0455496	0.155144	0.103804	0.0160125	0.1586	0.0343978
prDLBCLx23x1	0.182477	0.127768	0.11653	0.142304	0.104514	0.0560291	0.153393	0.0462278	0.0707571
prDLBCLx24x1	0.0945336	0.132358	0.0986149	0.106228	0.0882854	0.0843578	0.172073	0.0961969	0.127352
prDLBCLx25x1	0.115363	0.124261	0.0739828	0.0786385	0.0912801	0.179136	0.126023	0.0640059	0.147309
prDLBCLx26x1	0.212818	0.206959	0.177434	0.126446	0.0915183	0.016438	0.0744376	0.0788236	0.0151256
prDLBCLx27x1	0.0678856	0.0265744	0.0613955	0.153168	0.144308	0.0701319	0.263688	0.0721534	0.140695
prDLBCLx28x1	0.101492	0.0711899	0.0611861	0.193898	0.125587	0.060293	0.253675	0.0316905	0.100989
prDLBCLx29x1	0.294919	0.0499567	0.240067	0.0360864	0.131503	0.0600319	0.0378801	0.0956857	0.0538696
prDLBCLx30x1	0.1159	0.194557	0.131346	0.121322	0.0539936	0.0446895	0.180413	0.0324167	0.125362
prDLBCLx31x1	0.14156	0.127752	0.11153	0.148193	0.0788578	0.127165	0.10714	0.0838459	0.0739555
prDLBCLx32x1	0.302151	0.0331886	0.227051	0.0277366	0.151058	0.0870998	0.0273877	0.0957156	0.048612
prDLBCLx33x1	0.0631805	0.132502	0.112698	0.180189	0.0684498	0.0108085	0.247605	0.0366857	0.147881
prDLBCLx34x1	0.119615	0.163992	0.133209	0.125377	0.0636901	0.130098	0.131364	0.0510954	0.0815606
